# Performance Characteristics of Reasoning Large Language Models for Evidence Extraction from Clinical Genomics Literature

**DOI:** 10.64898/2026.02.18.26346543

**Authors:** Mullai Murugan, Bo Yuan, Joshi Stephen, Charul Gijavanekar, Shengfeng Xu, Senkottuvelan Kadirvel, E. Andres Rivera-Munoz, Vitor Manita, Francisco Delca, Richard A Gibbs, Eric Venner

**Author notes:** Corresponding Author: Mullai Murugan.

## Abstract

**BACKGROUND:** Genetic variant curation requires literature-guided comparison of variant prevalence in affected individuals versus healthy controls. This evidence is categorized as the PS4 evidence code by the AMP/ACMG variant interpretation guidelines and its manual extraction is a major bottleneck in clinical variant curation. We evaluated whether reasoning-capable large language models (LLMs) can support guideline-constrained PS4 evidence extraction from literature.

**METHODS:** We benchmarked twelve reasoning-capable LLMs spanning providers, capability tiers, and releases on 281 publication–variant pairs against an expert-curated truth-set. Models performed variant detection (Task 1) and PS4-eligible proband counting under ACMG/AMP and gene-specific ClinGen Variant Curation Expert Panel guidance (Task 2). Six newer models also underwent variant-level PS4 strength assignment (Task 3). We compared guideline-informed and minimal baseline prompts, categorized errors by blinded dual review, and assessed model performance, reproducibility, cost, and latency.

**RESULTS:** Task 1 concordance was 93.2-99.6%, with 10 of 12 models exceeding 96%. Task 2 exact-count concordance was 72.2-92.2%, and Task 3 was 71.4-92.9%. Removing guidance minimally affected Task 1 but reduced Task 2 concordance by 14.6-33.1 points in all six newer models, with the largest losses in lower-performing baseline models. Variant-mapping errors decreased in newer releases, whereas phenotype-eligibility and case-independence errors persisted. Five of six newer models were statistically indistinguishable on Task 2; with only the smallest model lagging. Among those five, cost varied 6.9-fold and latency 2.9-fold.

**CONCLUSIONS:** Reasoning-capable LLMs can support automation of guideline-based PS4 evidence extraction, achieving high concordance with expert curation. Performance depends on supplying relevant guidelines and errors more often involve guideline application than evidence identification. Residual phenotype and case-independence errors support a hybrid workflow with expert review, while statistically comparable performance among five newer models suggests that cost, latency, and availability may be relevant considerations when selecting among similarly performing models.
