## Supplementary Table S1 for "Performance Characteristics of Reasoning Large Language Models for Evidence Extraction from Clinical Genomics Literature"

### Sheet: Readme
Supplementary Table S1: Expert-curated PS4 truth-set
Supplementary Table S1 contains the expert-curated PS4 truth-set constructed to support controlled evaluation of guideline-driven PS4 evidence extraction. This truth-set was drawn from historical HGSC-CL records and also supplemented with some publications from the ClinGen erepo of expert-panel curations. The corpus therefore reflects the range of reporting quality in the literature that our labo…
Field	Description
PMID	PubMed identifier of the publication
Gene	HGNC gene symbol
Transcript	Reference transcript used for variant description (when available)
Variant_p	HGVS protein representation (when available)
Variant_c	HGVS cDNA representation
Variant_g	Genomic coordinates (when available)
Variant Found?	Ground-truth label for Task 1: whether the prespecified variant is reported in the publication (TRUE/FALSE)
PS4 Case count	Ground-truth label for Task 2: curated count of independent PS4-eligible probands reported in the publication
Included in primary benchmark	Indicates inclusion in the primary evaluation subset; the primary benchmarking analysis used 281 publication-variant pairs flagged as “✓”. Negative controls and excluded pairs are retained in the file and flagged accordingly.

### Sheet: Truth-set
PMID	Gene	Transcript	Variant_p	Variant_c	Variant_g	Variant Found?	PS4 Case Count	Included in primary benchmark
12180070	MECP2	NM_001110792.2(MECP2)	p.Asp163Gly	c.488A>G	not provided	FALSE	0	✓
19324435	TNNT2	NM_001001430.2	p.Arg173Trp	c.517C>T	Chr1:201332477G>A	FALSE	0	✓
20569184	APC	NM_000038.6	p.His427Asn	c.1279C>A	Chr5:112155008C>A	FALSE	0	✓
21859464	APC	NM_000038.6	p.His427Asn	c.1279C>A	Chr5:112155008C>A	FALSE	0	✓
22857948	MYBPC3	No transcript provided	p.Asp610His	c.1828G>C	g.47362758C>G	FALSE	0	✓
23407287	VHL	NM_000551.4(VHL)	p.Asn78Ser	c.233A>G	chr3:10142080A>G	FALSE	0	✓
23833242	LDLR	NM_000527.5	p.Leu401Val	c.1201C>G	Chr19:11223968C>G	FALSE	0	✓
31660073	APC	NM_000038.6	p.Ser2185Asn	c.6554G>A	Chr5:112177845G>A	FALSE	0	✓
33812672	LDLR	NM_000527.5	p.Ala399Thr	c.1195G>A	Chr19:11223962G>A	FALSE	0	✓
34758253	SCN2A	NM_001040142.2(SCN2A)	p.Ala1773Thr	c.5317G>A	not provided	FALSE	0	✓
35966080	APC	NM_000038.6	p.Ser2185Asn	c.6554G>A	Chr5:112177845G>A	FALSE	0	✓
728151	VHL	NM_000551.4(VHL)	p.Asn78Ser	c.233A>G	chr3:10142080A>G	FALSE	0	✓
8634692	VHL	NM_000551.4(VHL)	p.Asn78Ser	c.233A>G	chr3:10142080A>G	TRUE	1	✓
9535554	MYL2	NM_007294.14	p.Ala1708Val	c.5123C>T	Chr17:41215920G>A	FALSE	0
9535554	MYL2	No transcript provided	p.Ala489Thr	c.1465T>A	not provided	FALSE	0
9535554	MYL2	No transcript provided	p.Ala489Thr	c.1465T>A	Chr18:459126403AAG>A	FALSE	0
9535554	MYL2	No transcript provided	p.Arg38Gln	c.113G>A	Chr12:111352091C>T	FALSE	0
9535554	MYL2	NM_0012345.2	p.Arg58Gln	c.173G>A	Chr12:111352081C>T	FALSE	0
9535554	MYL2	NM_000527.5	p.Arg58Gln	c.173G>C	Chr12:111352091C>T	FALSE	0
9535554	MYL2	No transcript provided	p.Arg58Gln	c.173G>T	Chr12:111352091C>T	FALSE	0
9535554	MYL2	No transcript provided	p.Arg58Gln	c.173T>A	Chr12:111352091C>T	FALSE	0
9535554	MYL2	No transcript provided	p.Arg58Gln	c.193G>A	Chr12:111352091C>T	FALSE	0
9535554	MYL2	No transcript provided	p.Ser1021Leufs*16	c.3061_3062delAG	Chr18:29126403AAG>A	FALSE	0
9535554	MYL2	No transcript provided	p.Ser1021Leufs*16	c.3061_3062insAG	Chr18:29126403AAG>A	FALSE	0
31785789	SCN2A	NM_001040142.2(SCN2A)	p.Ala1773Thr	c.5317G>A	not provided	FALSE	0
10477433	CDH1	NM_004360.4(CDH1)	p.Glu497Leufs	c.1488_1494delCGAGGAC	not provided	TRUE	1	✓
10486319	FBN1	NM_000138.5(FBN1)	p.Cys570Arg	c.1708T>C	not provided	TRUE	1	✓
10559517	LDLR	NM_000527.5(LDLR)	p.Asp482His	c.1444G>C	not provided	TRUE	1	✓
10567493	VHL	NM_000551.4(VHL)	p.Asn78Ser	c.233A>G	not provided	TRUE	1	✓
10873982	MYOC	NM_000261.2(MYOC)	p.Gly252Arg	c.754G>A	not provided	TRUE	1	✓
10978268	LDLR	NM_000527.5	p.Ala399Thr	c.1195G>A	Chr19:11223962G>A	TRUE	1	✓
11129345	IL2RG	NM_000206.3(IL2RG)	p.Arg226Cys	c.676C>T	not provided	TRUE	1	✓
11313767	LDLR	NM_000527.5(LDLR)	p.Asp482His	c.1444G>C	not provided	TRUE	2	✓
11575529	RYR1	No transcript provided	p.D2431N	c.7291G>A	Chr19:38990624G>A	TRUE	1	✓
11709755	MSH6	NM_000179.3	p.Gln522Arg	c.1565A>G	Chr2:48026687A>G	TRUE	0	✓
11850829	VHL	NM_000551.4(VHL)	p.Asn78Ser	c.233A>G	not provided	TRUE	1	✓
11932300	RET	NM_020975.6	p.Val804Leu	c.2410G>T	chr10:43614996G>T	TRUE	5	✓
12114495	VHL	NM_000551.4(VHL)	p.Asn78Ser	c.233A>G	not provided	TRUE	2	✓
12202531	VHL	NM_000551.4(VHL)	p.Asn78Ser	c.233A>G	not provided	TRUE	1	✓
12402350	MT-TL1	NC_012920.1	n/a	m.3280A>G	not provided	TRUE	1	✓
12404107	MYL2	No transcript provided	p.Arg58Gln	c.173G>A	Chr12:111352091C>T	TRUE	1	✓
12453976	HNF1A	NM_000545.8(HNF1A)	p.Ala116Val	c.347C>T	not provided	TRUE	1	✓
12671462	MYOC	NM_000261.2	n/a	c.1276G>T	not provided	TRUE	1	✓
12694233	RET	NM_020975.6	p.Val804Leu	c.2410G>T	chr10:43614996G>T	TRUE	1	✓
12798797	MT-TL1	NC_012920.1	n/a	m.3280A>G	not provided	TRUE	1	✓
12818575	MYL2	No transcript provided	p.Arg58Gln	c.173G>A	Chr12:111352091C>T	TRUE	1	✓
12860809	MYOC	NM_000261.2(MYOC)	p.Lys423Glu	c.1267A>G	not provided	TRUE	1	✓
14630825	VWF	NM_000552.4(VWF)	p.Arg1597Trp	c.4789C>T	not provided	TRUE	1	✓
14678125	KCNQ1	NM_000218.2	p.Gly186Ser	c.556G>A	not provided	TRUE	1	✓
14695540	FBN1	No transcript provided	n/a	c.1837+5G>A	not provided	TRUE	1	✓
15041272	VWF	NM_000552.4(VWF)	p.Arg1306Trp	c.3916C>T	not provided	TRUE	1	✓
15069026	MYOC	NM_000261.2(MYOC)	p.Gly364Val	c.1091G>T	not provided	TRUE	0	✓
15154114	SLC6A8	NM_005629.4(SLC6A8)	p.Pro554Leu	c.1661C>T	not provided	TRUE	1	✓
15241806	LDLR	NM_000527.5	p.Ala399Thr	c.1195G>A	Chr19:11223962G>A	TRUE	1	✓
15326130	MYOC	NM_000261.2(MYOC)	p.Gly252Arg	c.754G>A	not provided	TRUE	1	✓
15782118	MSH6	NM_000179.3	p.Gln522Arg	c.1565A>G	Chr2:48026687A>G	TRUE	0	✓
15811014	MTM1	NM_000252.3(MTM1)	p.Arg69Cys	c.205C>T	not provided	TRUE	1	✓
15952988	ATP7B	NM_000053.4	p.Pro690Leu	c.2069C>T	Chr13:52534336G>A_	TRUE	0	✓
16061854	CDH1	NM_004360.4(CDH1)	p.Leu355Terfs	c.1064delT	Chr16:68812190del	TRUE	1	✓
16250003	LDLR	NM_000527.5	p.Ala399Thr	c.1195G>A	Chr19:11223962G>A	TRUE	1	✓
16343504	LDLR	NM_000527.5	p.Ala399Thr	c.1195G>A	Chr19:11223962G>A	TRUE	0	✓
16369531	CEL	NM_001807.6	p.Val593fs​	c.1776del	chr9-135946657 GC>G	TRUE	1	✓
16474404	KRAS	NM_004985.5(KRAS)	p.Asp153Val	c.458A>T	not provided	TRUE	2	✓
16474405	KRAS	NM_004985.5(KRAS)	p.Asp153Val	c.458A>T	not provided	TRUE	1	✓
16636019	MSH6	NM_000179.3	p.Gln522Arg	c.1565A>G	Chr2:48026687A>G	TRUE	0	✓
16773572	KRAS	NM_004985.5(KRAS)	p.Asp153Val	c.458A>T	not provided	TRUE	1	✓
16950817	MT-TS2	No transcript provided	n/a	m.12207G>A	not provided	TRUE	1	✓
16961623	VWF	NM_000552.4(VWF)	p.Arg1597Trp	c.4789C>T	not provided	TRUE	1
17024664	VHL	NM_000551.4(VHL)	p.Asn78Ser	c.233A>G	not provided	TRUE	6	✓
17210859	MYOC	NM_000261.2(MYOC)	p.Gly252Arg	c.754G>A	not provided	TRUE	1	✓
17221870	CDH1	NM_004360.4(CDH1)	p.Asn369Lysfs	c.1107del	not provided	TRUE	1	✓
17465020	SLC6A8	NM_005629.4(SLC6A8)	p.Pro554Leu	c.1661C>T	not provided	TRUE	1	✓
17470695	KCNQ1	NM_000218.2	p.Gly186Ser	c.556G>A	not provided	TRUE	1	✓
18067796	VHL	NM_000551.4(VHL)	p.Asn78Ser	c.233A>G	not provided	TRUE	1	✓
18373411	ATP7B	NM_000053.4	p.Val536Ala	c.1607TC	not provided	TRUE	0	✓
18446368	VHL	NM_000551.4(VHL)	p.Asn78Ser	c.233A>G	not provided	TRUE	1	✓
18533079	MYBPC3	No transcript provided	p.Asp610His	c.1828G>C	g.47362758C>G	TRUE	1	✓
18726168	MLH1	NM_000249.4	n/a	c.-28A>G	Chr3:37035011A>G	TRUE	0	✓
19060241	VWF	NM_000552.5(VWF)	p.Val1316Met	c.3946G>A	not provided	TRUE	1	✓
19277422	VWF	NM_000552.4(VWF)	p.Arg1597Trp	c.4789C>T	not provided	TRUE	1	✓
19293843	FBN1	NM_000138.5(FBN1)	p.Arg2776Ter	c.8326C>T	not provided	TRUE	1	✓
19564454	GCK	NM_000162.5(GCK)	p.Phe150Tyr	c.449T>A	not provided	TRUE	1	✓
19740526	VWF	NM_000552.4(VWF)	p.Arg1306Trp	c.3916C>T	not provided	TRUE	1	✓
19825159	CACNA1S	No transcript provided	p.Arg174Trp	c.520C>T	1:201061121G>A	TRUE	1	✓
19839986	FBN1	No transcript provided	n/a	c.1837+5G>A	not provided	TRUE	1	✓
19851887	MSH6	NM_000179.3	p.Leu1330Valfs*12	c.3984_3987dup	Chr2:48033769A>ATCAG	TRUE	0	✓
20618354	MUTYH	No transcript provided	p.Ala489Thr	c.1465G>A	not provided	TRUE	0	✓
20624503	MYBPC3	No transcript provided	p.Asp610His	c.1828G>C	g.47362758C>G	TRUE	1	✓
20800588	MYBPC3	No transcript provided	p.Asp610His	c.1828G>C	g.47362758C>G	TRUE	0	✓
21060018	MTTF	NC_012920.1	n/a	m.586G>A	not provided	TRUE	1	✓
21062266	KRAS	NM_004985.5(KRAS)	p.Asp153Val	c.458A>T	not provided	TRUE	1	✓
21159338	LPL	NM_000237.3	p.Ile252Thr	c.755T>C	not provided	TRUE	2	✓
21463266	VHL	NM_000551.4(VHL)	p.Asn78Ser	c.233A>G	not provided	TRUE	2	✓
21702907	BRCA1	NM_007294.4	p.Val1736Ala	c.5207T>C	Chr17:43057122A>G	TRUE	0	✓
21722902	LDLR	NM_000527.5	p.Leu401Val	c.1201C>G	Chr19:11223968C>G	TRUE	1	✓
21750094	MYBPC3	No transcript provided	p.Asp610His	c.1828G>C	g.47362758C>G	TRUE	1	✓
21835320	MYBPC3	No transcript provided	p.Asp610His	c.1828G>C	g.47362758C>G	TRUE	1	✓
21836662	SLC6A8	NM_005629.4(SLC6A8)	p.Pro554Leu	c.1661C>T	not provided	TRUE	1	✓
21871821	KRAS	NM_004985.5(KRAS)	p.Asp153Val	c.458A>T	not provided	TRUE	1	✓
21925044	LDLR	NM_000527.5	p.Ala399Thr	c.1195G>A	Chr19:11223962G>A	TRUE	1	✓
22136435	MLH1	NM_000249.4	n/a	c.-28A>G	Chr3:37035011A>G	TRUE	0	✓
22239554	LPL	NM_000237.3	p.Ile252Thr	c.755T>C	not provided	TRUE	0	✓
22329792	VWF	NM_000552.4(VWF)	p.Arg1597Trp	c.4789C>T	not provided	TRUE	1	✓
22361390	MYBPC3	No transcript provided	p.Asp610His	c.1828G>C	g.47362758C>G	TRUE	0	✓
22517884	TNNT2	NM_001001430.2	p.Arg173Trp	c.517C>T	Chr1:201332477G>A	TRUE	1	✓
22574137	MYBPC3	NM_000256.3	p.Trp792Valfs*41	c.2373dup	Chr11:47359280A>AC	TRUE	12	✓
22713205	COL3A1	NM_000090.3	p.Gly324Ser	c.970G>A	Chr2:189856928G>A​	TRUE	1	✓
22761713	GCK	NM_000162.5(GCK)	p.Phe150Tyr	c.449T>A	not provided	TRUE	2	✓
22855653	NRAS	NM_002524.5(NRAS)	p.Thr50Ile	c.149C>T	not provided	TRUE	1	✓
22871923	VWF	NM_000552.4(VWF)	p.Arg1597Trp	c.4789C>T	not provided	TRUE	1	✓
22936741	IL2RG	NM_000206.3(IL2RG)	p.Arg226Cys	c.676C>T	not provided	TRUE	1	✓
23206802	MT-ATP6	NC_012920.1	n/a	m.8851T>C	not provided	TRUE	1	✓
23234825	COL3A1	NM_000090.3	p.Gly324Ser	c.970G>A	Chr2:189856928G>A​	TRUE	1	✓
23283745	MYH7	NM_000257.4	p.Gly584Ser	c.1750G>A	Chr14:23896932C>T	TRUE	1	✓
23283745	MYL2	No transcript provided	p.Arg58Gln	c.173G>A	Chr12:111352091C>T	TRUE	1	✓
23355534	VWF	NM_000552.4(VWF)	p.Arg1597Trp	c.4789C>T	not provided	TRUE	1	✓
23375686	LDLR	NM_000527.5	p.Ala399Thr	c.1195G>A	Chr19:11223962G>A	TRUE	1	✓
23399560	KCNQ4	NM_004700.4(KCNQ4)	p.Ser269del	c.803_805CCT[1]	not provided	TRUE	1	✓
23443030	KCNQ4	NM_004700.4(KCNQ4)	p.Ser269del	c.803_805CCT[1]	not provided	TRUE	1	✓
23549607	MYL3	NM_000258.3	p.Val156Met	c.466G>A	Chr3:46900980C>T	TRUE	1	✓
23631430	SCN5A	NM_198056.2	p.Gln912Arg	c.2735A>G	Chr3:38627234T>C	TRUE	1	✓
23702511	VWF	NM_000552.4(VWF)	p.Arg1597Trp	c.4789C>T	not provided	TRUE	1	✓
23709761	CDH1	NM_004360.4(CDH1)	p.Gln383Ter	c.1147C>T	not provided	TRUE	1	✓
23810883	DSG2	No transcript provided	p.Ser1021Leufs*16	c.3061_3062delAG	Chr18:29126403AAG>A	TRUE	0	✓
23812740	DSG2	No transcript provided	p.Ser1021Leufs*16	c.3061_3062delAG	Chr18:29126403AAG>A	TRUE	1
23812740	DSG2	No transcript provided	p.Ser1021Leufs*16	c.3061_3062delAG	Chr18:29126403AAG>A	TRUE	1
23812740	DSG2	No transcript provided	p.Ser1021Leufs*16	c.3061_3062delAG	Chr18:29126403AAG>A	TRUE	1
23812740	DSG2	No transcript provided	p.Ser1021Leufs*16	c.3061_3062delAG	Chr18:29126403AAG>A	TRUE	1
23812740	DSG2	No transcript provided	p.Ser1021Leufs*16	c.3061_3062delAG	Chr18:29126403AAG>A	TRUE	1
23812740	DSG2	No transcript provided	p.Ser1021Leufs*16	c.3061_3062delAG	Chr18:29126403AAG>A	TRUE	1
23812740	DSG2	No transcript provided	p.Ser1021Leufs*16	c.3061_3062delAG	Chr18:29126403AAG>A	TRUE	1
23812740	DSG2	No transcript provided	p.Ser1021Leufs*16	c.3061_3062delAG	Chr18:29126403AAG>A	TRUE	1
23812740	DSG2	No transcript provided	p.Ser1021Leufs*16	c.3061_3062delAG	Chr18:29126403AAG>A	TRUE	1
23812740	DSG2	No transcript provided	p.Ser1021Leufs*16	c.3061_3062delAG	Chr18:29126403AAG>A	TRUE	1
23812740	DSG2	No transcript provided	p.Ser1021Leufs*16	c.3061_3062delAG	Chr18:29126403AAG>A	TRUE	1
23842656	VHL	NM_000551.4(VHL)	p.Asn78Ser	c.233A>G	not provided	TRUE	1	✓
23922489	MYOC	NM_000261.2	n/a	c.1276G>T	not provided	TRUE	1	✓
24111713	MYL3	NM_000258.3	p.Val156Met	c.466G>A	Chr3:46900980C>T	TRUE	1	✓
24161205	MT-TK	NC_012920.1	n/a	m.8340G>A	not provided	TRUE	1	✓
24205113	TNNT2	NM_001001430.2	p.Arg173Trp	c.517C>T	Chr1:201332477G>A	TRUE	2	✓
24433488	CACNA1S	No transcript provided	p.Arg174Trp	c.520C>T	1:201061121G>A	TRUE	1	✓
24689082	MLH1	NM_000249.4	n/a	c.-28A>G	Chr3:37035011A>G	TRUE	0	✓
24703799	KRAS	NM_004985.5(KRAS)	p.Asp153Val	c.458A>T	not provided	TRUE	1	✓
25078357	VHL	NM_000551.4(VHL)	p.Asn78Ser	c.233A>G	not provided	TRUE	1	✓
25306193	GCK	NM_000162.5(GCK)	p.Phe150Tyr	c.449T>A	not provided	TRUE	1	✓
25318681	MSH6	NM_000179.3	p.Gln4*	c.10C>T	Chr2:48010382C>T	TRUE	0	✓
25644172	ACTA2	NM_001613.4	p.Arg258Cys	c.772C>T	10:90699300G>A_	TRUE	1	✓
25652356	FBN1	No transcript provided	n/a	c.1837+5G>A	not provided	TRUE	1	✓
25689060	VWF	NM_000552.4(VWF)	p.Arg1597Trp	c.4789C>T	not provided	TRUE	1	✓
25740977	MYBPC3	No transcript provided	p.Asp610His	c.1828G>C	g.47362758C>G	TRUE	1	✓
25758994	COL3A1	NM_000090.3	p.Gly324Ser	c.970G>A	Chr2:189856928G>A​	TRUE	1	✓
25762362	MLH1	NM_000249.4	n/a	c.-28A>G	Chr3:37035011A>G	TRUE	0	✓
25856668	PMS2	NM_000535.5	n/a	c.354-2A>G	Chr7:6042269T>C	TRUE	0	✓
25907466	FBN1	NM_000138.5(FBN1)	p.Arg2776Ter	c.8326C>T	not provided	TRUE	1	✓
25952756	VHL	NM_000551.4(VHL)	p.Asn78Ser	c.233A>G	not provided	TRUE	1	✓
25966443	LPL	NM_000237.3	p.Ile252Thr	c.755T>C	not provided	TRUE	1	✓
25980754	MSH6	NM_000179.3	p.Gln4*	c.10C>T	Chr2:48010382C>T	TRUE	0	✓
26182300	CDH1	NM_004360.3(CDH1)	p.Gln152Glufs	c.454_460delCAGAAGA	not provided	TRUE	1
26182300	CDH1	NM_004360.4(CDH1)	p.His632Argfs	c.1895_1896delAC	not provided	TRUE	0	✓
26182300	CDH1	NM_004360.4(CDH1)	p.Val701Serfs	c.2100del	not provided	TRUE	1	✓
26255772	UBE3A	NM_130839.5(UBE3A)	p.Cys137Arg	c.409T>C	not provided	TRUE	0	✓
26296701	BRCA2	NM_000059.4	p.Glu1035*	c.3103G>T	Chr13:32911595G>T	TRUE	1	✓
26633545	MT-ND6	NC_012920.1	n/a	m.14597A>G	not provided	TRUE	1	✓
26669661	KCNH2	NM_000238.4	p.Gln664*	c.1990C>	Chr7:150648164G>A	TRUE	1	✓
26681312	BRCA1	No transcript provided	n/a	c.4096+1G>A	g.41243451C>T	TRUE	0	✓
26723464	LDLR	NM_000527.5	p.Ala399Thr	c.1195G>A	Chr19:11223962G>A	TRUE	0	✓
26743238	DSG2	No transcript provided	p.Ser1021Leufs*16	c.3061_3062delAG	Chr18:29126403AAG>A	TRUE	1	✓
26743238	SCN5A	NM_198056.2	p.Gln912Arg	c.2735A>G	Chr3:38627234T>C	TRUE	1	✓
26787436	FBN1	No transcript provided	n/a	c.1837+5G>A	not provided	TRUE	1	✓
26791163	VWF	NM_000552.4(VWF)	p.Arg1597Trp	c.4789C>T	not provided	TRUE	3	✓
27055971	LPL	NM_000237.3	p.Ile252Thr	c.755T>C	not provided	TRUE	0	✓
27109146	RIT1	NM_006912.6(RIT1)	p.Met90Val	c.268A>G	not provided	TRUE	1	✓
27214365	VWF	NM_000552.4(VWF)	p.Arg1597Trp	c.4789C>T	not provided	TRUE	1	✓
27217341	MYBPC3	No transcript provided	p.Asp610His	c.1828G>C	g.47362758C>G	TRUE	1	✓
27247418	MYH7	NM_000257.4	p.Arg1420Gln	c.4259G>A	Chr14:23886806C>T	TRUE	1	✓
27506821	LMNA	NM_170707.3	p.Arg133Gln	c.398G>A	Chr1:156100449G>A	TRUE	1	✓
27532257	DSP	NM_004415.4	p.Arg160*	c.478C>T	chr6: 7559514C>T	TRUE	2	✓
27532257	MYL3	NM_000258.3	p.Val156Met	c.466G>A	Chr3:46900980C>T	TRUE	2	✓
27618852	MYBPC3	No transcript provided	p.Asp610His	c.1828G>C	g.47362758C>G	TRUE	0	✓
27766062	VWF	NM_000552.4(VWF)	p.Arg1597Trp	c.4789C>T	not provided	TRUE	1	✓
27784735	LDLR	NM_000527.5	p.Ala399Thr	c.1195G>A	Chr19:11223962G>A	TRUE	0	✓
27885890	VWF	NM_000552.5(VWF)	p.Val1316Met	c.3946G>A	not provided	TRUE	1	✓
28074886	MYBPC3	No transcript provided	p.Asp610His	c.1828G>C	g.47362758C>G	TRUE	0	✓
28135145	MSH6	NM_000179.3	p.Gln4*	c.10C>T	Chr2:48010382C>T	TRUE	0	✓
28222693	BRCA2	NM_000059.4	p.Asn1459Ser	c.4376A>G	Chr13:32912868A>G	TRUE	5	✓
28267856	LPL	NM_000237.3	p.Ile252Thr	c.755T>C	not provided	TRUE	1	✓
28289718	MRAS	NM_001085049.3(MRAS)	p.Gly23Val	c.68G>T	not provided	TRUE	1	✓
28300866	SERPINC1	NM_000488.4(SERPINC1)	p.Arg79Cys	c.235C>T	not provided	TRUE	32	✓
28356264	MYBPC3	No transcript provided	p.Asp610His	c.1828G>C	g.47362758C>G	TRUE	1	✓
28388566	VHL	NM_000551.4(VHL)	p.Asn78Ser	c.233A>G	not provided	TRUE	1	✓
28432645	LDLR	NM_000527.5	p.Ala399Thr	c.1195G>A	Chr19:11223962G>A	TRUE	0	✓
28468757	FBN1	No transcript provided	n/a	c.1837+5G>A	not provided	TRUE	1	✓
28502495	LDLR	NM_000527.5	p.Ala399Thr	c.1195G>A	Chr19:11223962G>A	TRUE	1	✓
28588093	DSP	NM_004415.4	p.Arg160*	c.478C>T	chr6: 7559514C>T	TRUE	1	✓
28594414	NRAS	NM_002524.5(NRAS)	p.Thr50Ile	c.149C>T	not provided	TRUE	2	✓
28640903	VWF	NM_000552.5(VWF)	p.Val1316Met	c.3946G>A	not provided	TRUE	2	✓
28642162	FBN1	No transcript provided	n/a	c.1837+5G>A	not provided	TRUE	1	✓
28726111	GCK	NM_000162.5(GCK)	p.Phe150Tyr	c.449T>A	not provided	TRUE	1	✓
28729369	MT-TK	NC_012920.1	n/a	m.8340G>A	not provided	TRUE	1	✓
28947817	SCN2A	NM_001040142.2(SCN2A)	p.Ala1773Thr	c.5317G>A	not provided	TRUE	1	✓
28960912	DICER1	NM_030621.4(DICER1)	p.Leu881Pro	c.2642T>C	not provided	TRUE	1	✓
29032884	MYBPC3	No transcript provided	p.Asp610His	c.1828G>C	g.47362758C>G	TRUE	0	✓
29294023	VHL	NM_000551.4(VHL)	p.Asn78Ser	c.233A>G	not provided	TRUE	1	✓
29433453	BRCA1	No transcript provided	n/a	c.4096+1G>A	g.41243451C>T	TRUE	1	✓
29501485	MT-TK	NC_012920.1	n/a	m.8340G>A	not provided	TRUE	1	✓
29655203	SCN2A	NM_001040142.2(SCN2A)	p.Ala1773Thr	c.5317G>A	not provided	TRUE	1	✓
29875424	MYBPC3	No transcript provided	p.Asp610His	c.1828G>C	g.47362758C>G	TRUE	1	✓
30097039	ATP7B	NM_000053.6	p.Val536Ala	c.1607TC	not provided	TRUE	0	✓
30236257	RYR1	No transcript provided	p.D2431N	c.7291G>A	Chr19:38990624G>A	TRUE	1	✓
30257646	BRCA2	NM_000059.4	p.Ile605Asnfs*11	c.1813dup	Chr13:32907420G>GA	TRUE	2	✓
30293990	RIT1	NM_006912.6(RIT1)	p.Met90Val	c.268A>G	not provided	TRUE	1	✓
30592178	LDLR	NM_000527.5	n/a	c.313+5G>A	Chr19:11213467G>A	TRUE	1	✓
30663027	GCK	NM_000162.5(GCK)	p.Phe150Tyr	c.449T>A	not provided	TRUE	1	✓
30712878	RIT1	NM_006912.6(RIT1)	p.Met90Val	c.268A>G	not provided	TRUE	1	✓
30728895	BRCA1	No transcript provided	n/a	c.4096+1G>A	g.41243451C>T	TRUE	0	✓
30745422	CDH1	NM_004360.4(CDH1)	p.Pro42Serfs	c.124_126delCCCinsT	not provided	TRUE	1	✓
30990344	RUNX1	NM_001754.5(RUNX1)	p.Glu227Ter	c.679G>T	not provided	TRUE	1	✓
30997073	SDHB	NM_003000.3	p.Arg230His	c.689G>A	Chr:1:17349179C>T	TRUE	1	✓
31067372	DICER1	NM_001271282.2	n/a	c.5225_5227del	not provided	TRUE	1	✓
31159747	APC	NM_000038.6	p.His427Asn	c.1279C>A	Chr5:112155008C>A	TRUE	0	✓
31169307	ATP7B	NM_000053.7	p.Val536Ala	c.1607TC	not provided	TRUE	0	✓
31214711	ATM	NM_000051.4	p.Thr1953Ile	c.5858C>T	11:108180982C>T_	TRUE	1	✓
31219622	NRAS	NM_002524.5(NRAS)	p.Thr50Ile	c.149C>T	not provided	TRUE	1	✓
31341520	BRCA1	NM_007294.4	p.Val1736Ala	c.5207T>C	Chr17:43057122A>G	TRUE	0	✓
31365623	SDHB	NM_003000.3	p.Arg230His	c.689G>A	Chr:1:17349179C>T	TRUE	1	✓
31386297	MLH1	NM_000249.4	n/a	c.-28A>G	Chr3:37035011A>G	TRUE	0	✓
31463198	MTTF	NC_012920.1	n/a	m.586G>A	not provided	TRUE	1	✓
31491741	LDLR	NM_000527.5	p.Ser421Arg	c.1263C>A	Chr19:11224030C>A​	TRUE	1	✓
31604779	MSH6	NM_000179.3	p.Gln4*	c.10C>T	Chr2:48010382C>T	TRUE	0	✓
31642931	BRCA2	No transcript provided	n/a	c.681+2dup	Chr13:32903630G>GT	TRUE	1	✓
31658956	HNF1A	NM_000545.8(HNF1A)	p.Ala116Val	c.347C>T	not provided	TRUE	1	✓
31666924	SDHB	NM_003000.3	p.Arg230His	c.689G>A	Chr:1:17349179C>T	TRUE	4	✓
31669237	MT-ND6	NC_012920.1	n/a	m.14597A>G	not provided	TRUE	1	✓
31730815	FBN1	NM_000138.5(FBN1)	p.Arg2776Ter	c.8326C>T	not provided	TRUE	1	✓
31853058	BRCA2	NM_000059.4	n/a	c.476-4_476-1delinsT_	not provided	TRUE	0	✓
31882575	MLH1	NM_000249.4	n/a	c.-28A>G	Chr3:37035011A>G	TRUE	0	✓
31939074	VWF	NM_000552.4(VWF)	p.Arg1597Trp	c.4789C>T	not provided	TRUE	1	✓
32086287	GCK	NM_000162.5(GCK)	p.Phe150Tyr	c.449T>A	not provided	TRUE	2	✓
32191822	ATM	NM_000051.4	p.Thr1953Ile	c.5858C>T	11:108180982C>T_	TRUE	0	✓
32304219	RIT1	NM_006912.6(RIT1)	p.Met90Val	c.268A>G	not provided	TRUE	1	✓
32331935	LDLR	NM_000527.5	p.Ser421Arg	c.1263C>A	Chr19:11224030C>A​	TRUE	1	✓
32400968	SCN2A	NM_001040142.2(SCN2A)	p.Ala1773Thr	c.5317G>A	not provided	TRUE	1	✓
32427313	BRCA2	NM_000059.4	n/a	c.476-4_476-1delinsT	not provided	TRUE	1	✓
32438681	BRCA2	NM_000059.3	p.Glu2292Gly	c.6875A>G	Chr13:32918728A>G	TRUE	1	✓
32481709	MYH7	NM_000257.4	p.Arg1420Gln	c.4259G>A	Chr14:23886806C>T	TRUE	1	✓
32531501	MYBPC3	No transcript provided	p.Asp610His	c.1828G>C	g.47362758C>G	TRUE	1	✓
32727917	LMNA	NM_170707.3	p.Arg133Gln	c.398G>A	Chr1:156100449G>A	TRUE	1	✓
32746448	MYBPC3	No transcript provided	p.Asp610His	c.1828G>C	g.47362758C>G	TRUE	1	✓
32773772	MSH6	NM_000179.3	p.Gln4*	c.10C>T	Chr2:48010382C>T	TRUE	0	✓
32977124	LDLR	NM_000527.5	p.Ala399Thr	c.1195G>A	Chr19:11223962G>A	TRUE	0	✓
33000761	SCN2A	NM_001040142.2(SCN2A)	p.Ala1773Thr	c.5317G>A	not provided	TRUE	1	✓
33059708	FBN1	NM_000138.5(FBN1)	p.Arg2776Ter	c.8326C>T	not provided	TRUE	1	✓
33079602	DSP	NM_004415.4	p.Arg160*	c.478C>T	chr6: 7559514C>T	TRUE	1	✓
33164824	SLC6A8	NM_005629.4(SLC6A8)	p.Pro554Leu	c.1661C>T	not provided	TRUE	1	✓
33362715	SDHB	NM_003000.3	p.Arg230His	c.689G>A	Chr:1:17349179C>T	TRUE	3	✓
33418990	LDLR	NM_000527.5	n/a	c.1586+5G>A	Chr19:11224443G>A_	TRUE	1	✓
33533259	LDLR	NM_000527.5	p.Ser421Arg	c.1263C>A	Chr19:11224030C>A	TRUE	1	✓
33564012	CACNA1S	No transcript provided	p.Arg174Trp	c.520C>T	1:201061121G>A	TRUE	1	✓
33704825	MT-ATP6	NC_012920.1	n/a	m.8851T>C	not provided	TRUE	1	✓
33801055	BRCA1	No transcript provided	n/a	c.4096+1G>A_	g.41243451C>T_	TRUE	1	✓
33807613	VWF	NM_000552.4(VWF)	p.Arg1597Trp	c.4789C>T	not provided	TRUE	1	✓
33994402	LDLR	NM_000527.5	p.Ala399Thr	c.1195G>A	Chr19:11223962G>A	TRUE	1	✓
34045482	MT-ND6	NC_012920.1	n/a	m.14597A>G	not provided	TRUE	1	✓
34148862	MSH6	NM_000179.3	p.Leu1330Valfs*12	c.3984_3987dup	Chr2:48033769A>ATCAG	TRUE	0	✓
34242570	F8	NM_000132.4(F8)	p.Ser2030Asn	c.6089G>A	not provided	TRUE	63	✓
34316018	KCNQ4	NM_004700.4(KCNQ4)	p.Ser269del	c.803_805CCT[1]	not provided	TRUE	1	✓
34352074	DSP	NM_004415.4	p.Arg160*	c.478C>T	chr6: 7559514C>T	TRUE	4	✓
34469436	SCN2A	NM_001040142.2(SCN2A)	p.Ala1773Thr	c.5317G>A	not provided	TRUE	1	✓
34504103	BRCA2	NM_000059.4	p.Ile605Asnfs*11	c.1813dup	Chr13:32907420G>GA	TRUE	0	✓
34546463	KCNQ1	NM_000218.2	p.Gly186Ser	c.556G>A	not provided	TRUE	1	✓
34916231	FBN1	NM_000138.5(FBN1)	p.Arg2776Ter	c.8326C>T	not provided	TRUE	1	✓
34994648	MSH6	NM_000179.3	p.Leu1330Valfs*12	c.3984_3987dup	Chr2:48033769A>ATCAG	TRUE	0	✓
34994648	PMS2	NM_000535.7	p.Pro246Cysfs*3	c.736_741delinsTGTGTGTGAAG	chr7:6037019AGGGGG>CTTCACACACA	TRUE	0	✓
34999423	LMNA	NM_170707.3	p.Arg133Gln	c.398G>A	Chr1:156100449G>A	TRUE	1	✓
35060925	SDHB	NM_003000.3	p.Arg230His	c.689G>A	Chr:1:17349179C>T	TRUE	2	✓
35083019	DSP	NM_004415.4	p.Arg160*	c.478C>T	chr6: 7559514C>T	TRUE	1	✓
35151254	DSP	NM_004415.4	p.Arg160*	c.478C>T	chr6: 7559514C>T	TRUE	1	✓
35431799	SCN2A	NM_001040142.2(SCN2A)	p.Ala1773Thr	c.5317G>A	not provided	TRUE	1	✓
35653365	TNNT2	NM_001001430.2	p.Arg173Trp	c.517C>T	Chr1:201332477G>A	TRUE	6	✓
35805063	BRCA2	NM_000059.4	p.Ile605Asnfs*11	c.1813dup	Chr13:32907420G>GA	TRUE	12	✓
35918668	BRCA1	NM_007294.9	p.Ala1708Val	c.5123C>T	Chr17:41215920G>A	TRUE	1	✓
36257325	HNF1A	NM_000545.8(HNF1A)	p.Ala116Val	c.347C>T	not provided	TRUE	10	✓
36446039	BRCA1	NM_007294.16	p.Ala1708Val	c.5123C>T	Chr17:41215920G>A	TRUE	1	✓
36577833	MLH1	NM_000249.4	n/a	c.-28A>G	Chr3:37035011A>G	TRUE	0	✓
36577833	MLH1	NM_123456.4	n/a	c.-28A>G	Chr3:37035011A>G	TRUE	0
36999085	MT-TK	NC_012920.1	n/a	m.8340G>A	not provided	TRUE	0	✓
37042257	ACTA2	NM_001613.4	p.Arg258Cys	c.772C>T	10:90699300G>A_	TRUE	1	✓
37175927	SDHB	NM_003000.3	p.Arg230His	c.689G>A	Chr:1:17349179C>T	TRUE	1	✓
37719058	BRCA1	NM_007294.10	p.Ala1708Val	c.5123C>T	Chr17:41215920G>A	TRUE	1	✓
39130150	BRCA1	NM_007294.15	p.Ala1708Val	c.5123C>T	Chr17:41215920G>A	TRUE	0	✓
7573037	LDLR	NM_000527.5(LDLR)	p.Gly396Ser	c.1186G>A	not provided	TRUE	1	✓
7668284	IL2RG	NM_000206.3(IL2RG)	p.Arg226Cys	c.676C>T	not provided	TRUE	5	✓
8228642	LPL	NM_000237.3	p.Ile252Thr	c.755T>C	not provided	TRUE	0	✓
8554662	MT-ATP6	NC_012920.1	n/a	m.8851T>C	not provided	TRUE	1	✓
8707293	VHL	NM_000551.4(VHL)	p.Asn78Ser	c.233A>G	not provided	TRUE	1	✓
8730290	VHL	NM_000551.4(VHL)	p.Asn78Ser	c.233A>G	not provided	TRUE	1	✓
9058718	IL2RG	NM_000206.3(IL2RG)	p.Arg226Cys	c.676C>T	not provided	TRUE	5	✓
9104431	LDLR	NM_000527.5	p.Leu401Val	c.1201C>G	Chr19:11223968C>G	TRUE	5	✓
9285787	MTM1	NM_000252.3(MTM1)	p.Arg69Cys	c.205C>T	not provided	TRUE	3	✓
9338581	FBN1	NM_000138.5(FBN1)	p.Arg2776Ter	c.8326C>T	not provided	TRUE	1	✓
9521427	MYOC	NM_000261.2	n/a	c.1276G>T	not provided	TRUE	1	✓
9535554	MYL2	No transcript provided	p.Arg38Gln	c.173G>A	Chr12:111352091C>T	TRUE	2
9535554	MYL2	NM_000527.5	p.Arg588Gln	c.173G>A	Chr12:111352091C>T	TRUE	2
9535554	MYL2	NM_0012345.2	p.Arg58Gln	c.173G>A	Chr12:111352091C>T	TRUE	2
9535554	MYL2	NM_000527.5	p.Arg58Gln	c.173G>A	Chr12:111352091C>T	TRUE	2
9535554	MYL2	No transcript provided	p.Arg58Gln	c.173G>A	Chr12:111352091C>T	TRUE	2
9537325	CDH1	NM_004360.4(CDH1)	p.Glu336Asp	c.1008G>T	not provided	TRUE	1	✓
9697688	MYOC	NM_000261.2(MYOC)	p.Lys423Glu	c.1267A>G	not provided	TRUE	1	✓
9751616	CDH1	NM_004360.4(CDH1)	p.Arg63Ter	c.187C>T	not provided	TRUE	1	✓
9772276	MYOC	NM_000261.2	n/a	c.1276G>T	not provided	TRUE	1	✓
9832032	PTEN	NM_000314.6(PTEN)	p.Glu256Ter	c.766G>T	not provided	TRUE	1	✓
9832032	PTEN	NM_000314.6(PTEN)	p.His196Thrfs	c.586delC	not provided	TRUE	1	✓
20618354	MUTYH	NM_000527.5	n/a	c.313+5G>A	Chr19:11213467G>A	Negative control	0
20618354	MUTYH	NM_000535.5	n/a	c.354-2A>G	Chr7:6042269T>C	Negative control	0
20618354	MUTYH	No transcript provided	p.Ala400Thr	c.1465G>A	not provided	Negative control	0
20618354	MUTYH	No transcript provided	p.Ala439Thr	c.1415G>A	not provided	Negative control	0
20618354	MUTYH	No transcript provided	p.Ala489Thr	c.1420A>T	not provided	Negative control	0
20618354	MUTYH	No transcript provided	p.Ala489Thr	c.1465A>C	not provided	Negative control	0
20618354	MUTYH	NM_000678.5	p.Ala489Thr	c.1465G>A	not provided	Negative control	0
20618354	MUTYH	NM_001293196.1	p.Ala489Thr	c.1465G>A	not provided	Negative control	0
20618354	MUTYH	NM_001293196.1	p.Ala489Thr	c.1465G>T	not provided	Negative control	0
20618354	MUTYH	No transcript provided	p.Ala489Thr	c.1465T>A	not provided	Negative control	0
20618354	MUTYH	NM_000678.5	p.Ala499Thr	c.1465G>C	not provided	Negative control	0
20618354	MUTYH	NM_004415.4	p.Arg160*	c.478C>T	chr6: 7559514C>T	Negative control	0
23812740	DSG2	No transcript provided	p.Ser1021Leufs*16	c.3061_3062delAG	Chr18:29126403AAG>A	Negative control	0
36577833	MLH1	NM_000249.4	n/a	c.288A>G	Chr3:37035011A>G	Negative control	0
36577833	MLH1	NM_000249.4	n/a	c.-28A>C	Chr3:37035011A>C	Negative control	0
36577833	MLH1	NM_001354627.2	n/a	c.-28A>G	Chr3:37035011A>G	Negative control	0
36577833	MLH1	NM_123456.4	n/a	c.-28A>G	Chr3:37035011A>G	Negative control	0
36577833	MLH1	NM_001354627.2	n/a	c.-28A>T	Chr3:37035011A>G	Negative control	0
36577833	MLH1	NM_000249.4	n/a	c.-28G>A	Chr3:37035011A>T	Negative control	0
36577833	MLH1	NM_000249.4	n/a	c.32A>G	Chr3:37035043A>G	Negative control	0
36577833	MLH1	NM_000179.3	p.Gln522Arg	c.1565A>G	Chr2:48026687A>G	Negative control	0
36577833	MLH1	NM_000238.4	p.Gln664*	c.1990C>	Chr7:150648164G>A	Negative control	0
36577833	MLH1	NM_000059.3	p.Glu2292Gly	c.6875A>G	Chr13:32918728A>G	Negative control	0
9535554	MYL2	NM_007294.14	p.Ala1708Val	c.5123C>T	Chr17:41215920G>A	Negative control	0
9535554	MYL2	No transcript provided	p.Ala489Thr	c.1465T>A	not provided	Negative control	0
9535554	MYL2	No transcript provided	p.Arg38Gln	c.113G>A	Chr12:111352091C>T	Negative control	0
9535554	MYL2	No transcript provided	p.Arg38Gln	c.173G>A	Chr12:111352091C>T	Negative control	0
9535554	MYL2	NM_0012345.2	p.Arg58Gln	c.173G>A	Chr12:111352091C>T	Negative control	0
9535554	MYL2	NM_000527.5	p.Arg58Gln	c.173G>A	Chr12:111352091C>T	Negative control	0
9535554	MYL2	No transcript provided	p.Arg58Gln	c.173G>T	Chr12:111352091C>T	Negative control	0
9535554	MYL2	No transcript provided	p.Arg58Gln	c.173T>A	Chr12:111352091C>T	Negative control	0
9535554	MYL2	No transcript provided	p.Arg58Gln	c.193G>A	Chr12:111352091C>T	Negative control	0
9535554	MYL2	No transcript provided	p.Ser1021Leufs*16	c.3061_3062delAG	Chr18:29126403AAG>A	Negative control	0
