## Supplementary Table S2 for "Performance Characteristics of Reasoning Large Language Models for Evidence Extraction from Clinical Genomics Literature"

### Sheet: Results
PMID	Gene	transcript	variant_p	variant_c	variant_g	info	o4-mini results	Gemini 2.5 Pro results	o3 results	Claude Sonnet 4 results	GPT-5 results
9535554	MYL2	No transcript provided	p.Ala489Thr	c.1465T>A	not provided	Negative control, adding variant from wrong gene	0	0	0	0	0
9535554	MYL2	No transcript provided	p.Arg58Gln	c.173G>T	Chr12:111352091C>T	Negative control, wrong variant in cHGVS	2	2	2	2	2
9535554	MYL2	No transcript provided	p.Arg58Gln	c.173T>A	Chr12:111352091C>T	Negative control, wrong reference in cHGVS	8	2	2	2	2
9535554	MYL2	No transcript provided	p.Arg58Gln	c.193G>A	Chr12:111352091C>T	Negative control, changing cHGVS, not pHGVS	2	2	2	2	2
9535554	MYL2	No transcript provided	p.Arg38Gln	c.113G>A	Chr12:111352091C>T	Negative control, changing pHGVS, AND cHGVS	0	0	0	0	0
9535554	MYL2	No transcript provided	p.Ser1021Leufs*16	c.3061_3062delAG	Chr18:29126403AAG>A	Negative control, completely different variant	0	0	0	0	0
36577833	MLH1	NM_123456.4	not provided	c.-28A>G	Chr3:37035011A>G	Negative control, altering the transcript	0	0	0	0	0
9535554	MYL2	NM_0012345.2	p.Arg58Gln	c.173G>A	Chr12:111352091C>T	Negative control, altering the transcript	2	2	2	2	2
9535554	MYL2	NM_000527.5	p.Arg58Gln	c.173G>A	Chr12:111352091C>T	Negative control, wrong transcript	2	2	2	2	2
9535554	MYL2	No transcript provided	p.Arg38Gln	c.173G>A	Chr12:111352091C>T	Negative control, changing pHGVS, not cHGVS	8	2	2	2	2
36577833	MLH1	NM_000059.3	p.Glu2292Gly	c.6875A>G	Chr13:32918728A>G	Negative control, adding variant from wrong gene	0	0	0	0	0
36577833	MLH1	NM_001354627.2	not provided	c.-28A>G	Chr3:37035011A>G	Negative control, wrong transcript	0	0	0	0	0
36577833	MLH1	NM_000249.4	not provided	c.-28G>A	Chr3:37035011A>T	Negative control, wrong variant	0	0	0	0	0
36577833	MLH1	NM_000249.4	not provided	c.-28A>C	Chr3:37035011A>C	Negative control, wrong variant	0	0	0	0	0
36577833	MLH1	NM_000249.4	not provided	c.288A>G	Chr3:37035011A>G	Negative control, changing cHGVS, not genomic coord	0	0	0	0	0
36577833	MLH1	NM_000249.4	not provided	c.32A>G	Chr3:37035043A>G	Negative control, changing genomic, AND cHGVS	0	0	0	0	0
36577833	MLH1	NM_000238.4	p.Gln664*	c.1990C>	Chr7:150648164G>A	Negative control, completely different variant	0	0	0	0	0
36577833	MLH1	NM_000179.3	p.Gln522Arg	c.1565A>G	Chr2:48026687A>G	Negative control, completely different variant	0	0	0	0	0
20618354	MUTYH	NM_000535.5	not provided	c.354-2A>G	Chr7:6042269T>C	Negative control, adding variant from wrong gene	0	0	0	0	0
20618354	MUTYH	NM_000678.5	p.Ala489Thr	c.1465G>A	not provided	Negative control, altering the transcript	0	0	0	0	0
20618354	MUTYH	NM_001293196.1	p.Ala489Thr	c.1465G>A	not provided	Negative control, wrong transcript	0	0	0	0	0
20618354	MUTYH	No transcript provided	p.Ala489Thr	c.1465T>A	not provided	Negative control, wrong reference in cHGVS	0	0	0	0	0
20618354	MUTYH	No transcript provided	p.Ala489Thr	c.1420A>T	not provided	Negative control, changing cHGVS, not pHGVS	0	0	0	0	0
20618354	MUTYH	No transcript provided	p.Ala400Thr	c.1465G>A	not provided	Negative control, changing pHGVS, not cHGVS	0	0	0	0	0
20618354	MUTYH	No transcript provided	p.Ala439Thr	c.1415G>A	not provided	Negative control, changing pHGVS, AND cHGVS	0	0	0	0	0
20618354	MUTYH	NM_004415.4	p.Arg160*	c.478C>T	Chr6:7559514C>T	Negative control, completely different variant	0	0	0	0	0
20618354	MUTYH	NM_000527.5	not provided	c.313+5G>A	Chr19:11213467G>A	Negative control, completely different variant	0	0	0	0	0
9535554	MYL2	NM_007294.14	p.Ala1708Val	c.5123C>T	Chr17:41215920G>A	Negative control, completely different variant	0	0	0	0	0

### Sheet: Results Summary
Summary Results
Model	N	True Negatives (Variant Absent)	False Positives (Variant Present)	% Correct
Gemini 2.5 Pro	28	22	6	0.785714
GPT-5	28	22	6	0.785714
o3	28	22	6	0.785714
o4-mini	28	22	6	0.785714
Claude Sonnet 4	28	22	6	0.785714
			Across all models:	0.7856
